# Putative breast cancer risk variants from populations of South Asian ancestry are under-represented in public variant classification databases

**DOI:** 10.1101/2025.02.13.25322245

**Authors:** Raveen Rony, Shenglong Deng, Sarah Yang, Ken Doig, David L Goode

## Abstract

The majority of publicly available genomics data originates from populations of European ancestry. This limits understanding and detection of inherited genetic risk factors for breast cancer in other populations. To assess the extent to which deficits in knowledge of the genetics of breast cancer risk exist for populations of non-European ancestry, we compared data available on putative breast cancer risk variants in the ClinVar database for populations of different ancestry.

Protein-coding insertions and deletions (indels) and single-nucleotide polymorphisms (SNPs) private to populations of Non-Finnish European (NFE), African (AFR), Admixed American (AMR), East Asian (EAS) and South Asian (SAS) ancestry from the Genome Aggregation Consortium (gnomAD v4) were identified for nine established breast cancer risk genes. The percentage of private protein-coding variants listed as ‘Unreported’ by gnomAD in ClinVar were compared between populations.

The SAS population had the biggest knowledge deficit, as 43.4% of private SAS variants were not reported in ClinVar, compared to 20-30% for other populations. Proportionally fewer SAS variants were reported for all 9 genes, with the difference reaching an adjusted p < 0.05 for PALB2, ATM and BRCA2 when compared to NFE. In contrast, few genes had significantly lower ClinVar reporting rates for AFR, AMR and EAS than for NFE.

ClinVar reporting deficits in the SAS population were observed for both missense and protein-truncating variants. Unreported variants were usually very rare and largely absent in other public repositories. A substantial fraction of unreported variants were protein-truncating (17.2%), or missense with high predicted pathogenicity scores, representing novel candidate breast cancer risk alleles.

Our work demonstrates putative breast cancer risk variants from populations of South Asian ancestry are less likely to be reported in ClinVar. Defining and removing barriers to reporting potential risk variants for breast cancer from South Asian populations is needed to reduce this knowledge deficit.
