## Supplementary Tables for "Putative breast cancer risk variants from populations of South Asian ancestry are under-represented in public variant classification databases"

### Sheet: S1
Table S1: Numbers of individuals in GnomAD v4 in each ancestry population.
*European numbers include Finnish Europeans
Population	Samples in GnomAD v4
European*	622057
Admixed American(AMR)	30109
African/African American (AFR)	37545
East Asian (EAS)	22448
South Asian (SAS)	45546

### Sheet: S2
Table S2: (A) Number of protein coding variants per gene private to each population.
(B) Number of population private protein-coding variants with Unreported status in ClinVar
(C) Percentage of population private protein-coding variants with Unreported status in ClinVar
Table A
Gene	AFR	AMR	EAS	NFE	SAS	Total
ATM	253	186	208	2040	376	3063
BARD1	88	48	71	536	107	850
BRCA1	167	106	146	1155	257	1831
BRCA2	343	211	278	2164	501	3497
CHEK2	48	45	38	430	95	656
PALB2	121	84	83	787	163	1238
RAD51C	57	36	43	298	58	492
RAD51D	46	28	38	291	59	462
TP53	25	29	23	310	44	431
Total	1148	773	928	8011	1660	12520
Table B
Gene	AFR	AMR	EAS	NFE	SAS	Total
ATM	45	46	53	612	161	917
BARD1	21	11	26	180	49	287
BRCA1	34	12	39	346	96	527
BRCA2	65	20	87	562	220	954
CHEK2	19	12	8	123	42	204
PALB2	21	19	20	236	74	370
RAD51C	18	7	15	123	27	190
RAD51D	14	14	24	136	31	219
TP53	4	7	15	89	21	136
Total	241	148	287	2407	721	3804
Table C
Gene	AFR	AMR	EAS	NFE	SAS	Total
ATM	17.7866	24.7312	25.4808	30	42.8191	29.938
BARD1	23.8636	22.9167	36.6197	33.5821	45.7944	33.7647
BRCA1	20.3593	11.3208	26.7123	29.9567	37.3541	28.7821
BRCA2	18.9504	9.47867	31.295	25.9704	43.9122	27.2805
CHEK2	39.5833	26.6667	21.0526	28.6047	44.2105	31.0976
PALB2	17.3554	22.619	24.0964	29.9873	45.3988	29.8869
RAD51C	31.5789	19.4444	34.8837	41.2752	46.5517	38.6179
RAD51D	30.4348	50	63.1579	46.7354	52.5424	47.4026
TP53	16	24.1379	65.2174	28.7097	47.7273	31.5545
Total	20.993	19.1462	30.9267	30.0462	43.4337	30.3834

### Sheet: S3
Table S3: ClinVar status of population private protein coding variants, per population and gene.
Gene	Benign	Pathogenic	Uncertain	Unreported	Total
ATM	5	398	1743	917	3063
BARD1	3	63	497	287	850
BRCA1	58	269	977	527	1831
BRCA2	39	461	2043	954	3497
CHEK2	2	89	361	204	656
PALB2	10	140	718	370	1238
RAD51C	6	40	256	190	492
RAD51D	2	39	202	219	462
TP53	31	59	205	136	431
Total	156	1558	7002	3804	12520

### Sheet: S4
Table S4: Number of times the alternate allele is reported in GnomAD v4 for protein coding variants private to a single population, by gene and ClinVar status.
Gene	ClinVar Significance	0-1	2-3	4-10	11-100	100+
ATM	Benign	60	0	20	20	0
ATM	Pathogenic	65.33	19.35	12.31	3.02	0
ATM	Uncertain	57.72	24.96	12.85	4.48	0
ATM	Unreported	85.61	12	2.29	0.11	0
BARD1	Benign	66.67	33.33	0	0	0
BARD1	Pathogenic	66.67	20.63	9.52	3.17	0
BARD1	Uncertain	53.32	26.36	14.89	5.43	0
BARD1	Unreported	85.37	11.85	2.79	0	0
BRCA1	Benign	44.83	29.31	13.79	12.07	0
BRCA1	Pathogenic	66.17	21.19	10.78	1.86	0
BRCA1	Uncertain	57.83	21.9	14.43	5.83	0
BRCA1	Unreported	82.73	14.23	3.04	0	0
BRCA2	Benign	56.41	23.08	10.26	10.26	0
BRCA2	Pathogenic	64.86	22.13	9.76	3.25	0
BRCA2	Uncertain	56.73	24.03	15.37	3.87	0
BRCA2	Unreported	85.32	12.58	2.1	0	0
CHEK2	Benign	100	0	0	0	0
CHEK2	Pathogenic	60.67	20.22	13.48	5.62	0
CHEK2	Uncertain	54.85	23.27	16.62	4.99	0.28
CHEK2	Unreported	79.9	15.69	3.43	0.98	0
PALB2	Benign	80	20	0	0	0
PALB2	Pathogenic	52.86	29.29	15	2.86	0
PALB2	Uncertain	57.24	21.03	17.41	4.32	0
PALB2	Unreported	81.62	14.32	3.24	0.81	0
RAD51C	Benign	50	33.33	0	16.67	0
RAD51C	Pathogenic	60	22.5	15	2.5	0
RAD51C	Uncertain	58.2	23.05	13.67	5.08	0
RAD51C	Unreported	80	15.79	3.68	0.53	0
RAD51D	Benign	50	50	0	0	0
RAD51D	Pathogenic	51.28	15.38	20.51	12.82	0
RAD51D	Uncertain	52.48	28.71	14.36	4.46	0
RAD51D	Unreported	79.91	16.44	3.2	0.46	0
TP53	Benign	32.26	35.48	16.13	16.13	0
TP53	Pathogenic	74.58	20.34	5.08	0	0
TP53	Uncertain	62.93	25.37	9.27	2.44	0
TP53	Unreported	86.76	9.56	3.68	0	0

### Sheet: S5
Table S5: P-values and Odds Ratios for (A) fraction of population private coding variants from GnomAD v4 found in ClinVar labelled as Pathogenic and (B) listed as Unreported in ClinVar.
Fisher’s Exact Tests compared proportions of each category of variant in each indicated population against the same proportions in NFE.
Nominal p < 0.05 (Bold text where p < Bonferroni threshold of 0.00125)
Table A
					Fisher's Exact Test
Pathogenicity						Unreported
	AFR	AMR	EAS	SAS			AFR	AMR	EAS	SAS
ATM	0.09339	0.2735	0.1372	0.06514		ATM	3.339e-05	0.1534	0.2018	1.819e-06
BARD1	0.6898	0.406	0.3495	0.09794		BARD1	0.08449	0.1499	0.5969	0.01999
BRCA1	0.3126	0.05726	0.3229	0.8411		BRCA1	0.01032	1.54e-05	0.4429	0.02551
BRCA2	0.00452	0.0806	0.05162	0.7505		BRCA2	0.00481	1.19e-08	0.06098	1.468e-14
CHEK2	0.8154	1	1	0.3504		CHEK2	0.1337	0.8634	0.3536	0.004745
PALB2	0.306	1	0.4815	0.5435		PALB2	0.003403	0.1676	0.3113	0.0002233
RAD51C	0.7954	0.2153	1	0.5948		RAD51C	0.1862	0.01119	0.5071	0.4705
RAD51D	1	0.7102	1	0.7844		RAD51D	0.0545	0.8435	0.06006	0.4754		0.00125
TP53	0.2715	0.0911	1	0.09289		TP53	0.2453	0.6725	0.000656	0.01445
All	0.00016	0.000823	0.01295	0.04125		All	1.062e-10	4.698e-11	0.5968	2.2e-16
Table B
					Odds Ratio
Pathogenicity						Unreported
	AFR	AMR	EAS	SAS			AFR	AMR	EAS	SAS
ATM	0.700679	0.7634	0.6895	0.677879		ATM	0.5049	0.7667	0.79795	1.74694
BARD1	1.1383	0.4588	1.50533	0.292813		BARD1	0.62034	0.58847	1.1424	1.66956
BRCA1	0.7774	0.52623	0.7563	1.03286		BRCA1	0.5979	0.2987	0.8523	1.39388
BRCA2	0.587	0.6732	0.6473	0.932611		BRCA2	0.6666	0.2986	1.2982	2.231
CHEK2	0.8147	0.859	0.94477	0.624378		CHEK2	1.6334	0.90779	0.6661	1.97517
PALB2	0.682	0.9613	0.7216	0.766159		PALB2	0.4906	0.6827	0.7414	1.93984
RAD51C	0.7189	0.2423	1	1.35297		RAD51C	0.6574	0.3444	0.7627	1.23842
RAD51D	1.0091	1.3814	0.92301	1.15251		RAD51D	0.4996	1.1392	1.94986	1.26097
TP53	0.39805	0.19018	1.0423	0.181924		TP53	0.47388	0.7906	4.63113	2.26145
All	0.6884	0.67414	0.7523	0.827118		All	0.61866	0.55135	1.0424	1.78764

### Sheet: S6
Table S6: P-values and Odds Ratios for (A) fraction of population private coding variants from GnomAD v2 found in ClinVar labelled as Pathogenic and (B) listed as Unreported in ClinVar.
Fisher’s Exact Tests compared proportions of each category of variant in each indicated population against the same proportions in NFE.
Nominal p < 0.05 (Bold text where p < Bonferroni threshold of 0.00125)
Table A
Fisher's Exact Test
Pathogenicity						Unreported
	AFR	AMR	EAS	SAS			AFR	AMR	EAS	SAS
ATM	0.00432	0.6298	0.01169	0.01543		ATM	0.003922	0.8251	0.2127	0.0003072
BARD1	0.6072	0.5786	0.2093	0.5967		BARD1	0.6718	0.6571	0.2656	0.002779
BRCA1	0.03487	0.1927	0.8797	0.6879		BRCA1	0.7447	1	0.6197	0.005407
BRCA2	0.07178	0.7393	0.0523	0.08971		BRCA2	0.1428	0.2611	0.00164	1.221e-12
CHEK2	0.7464	0.6347	0.7721	0.05437		CHEK2	0.1847	0.07495	1	0.09243
PALB2	0.3296	0.3101	0.5257	1		PALB2	0.5641	1	0.05408	0.00957
RAD51C	0.559	0.1199	1	1		RAD51C	0.3546	1	0.2516	0.006038
RAD51D	1	1	1	0.6785		RAD51D	0.1414	0.238	0.05362	0.1086
TP53	1	0.1175	1	1		TP53	0.3474	1	0.2052	0.003122
All	1.026e-05	0.01154	0.0009636	0.003157		All	0.009509	0.907	0.007833	2.2e-16
Table B
Odds Ratio
Pathogenicity						Unreported
	AFR	AMR	EAS	SAS			AFR	AMR	EAS	SAS
ATM	0.37206	0.854243	0.41302	0.482084		ATM	0.413347	0.92645	0.687985	1.94377
BARD1	0.667689	0.588133	0.251058	1.31537		BARD1	0.75079	0.75551	1.60359	2.80863
BRCA1	0.413506	0.577336	0.905608	0.872663		BRCA1	0.844772	0.99394	0.792481	1.97501
BRCA2	0.627098	0.91463	0.57066	0.639325		BRCA2	0.65826	0.72028	1.9196	3.38675
CHEK2	0.557506	0.732641	0.726355	0.169416		CHEK2	1.97767	1.95299	0.863987	1.94878
PALB2	0.62787	0.563966	0.657697	0.909778		PALB2	1.25923	0.99017	2.04808	2.33878
RAD51C	0.572028	0.207563	0.781194	0.824089		RAD51C	0.4076	0.878698	1.92841	3.13158
RAD51D	0.71824	0.5657	0.7185	0.39694		RAD51D	0.41186	1.7587	2.63465	1.9024
TP53	0.87556	0	0.92376	0.506458		TP53	1.71278	0.729377	2.1636	5.23921
All	0.53503	0.716807	0.61827	0.681891		All	0.712396	0.98335	1.35062	2.45515

### Sheet: S7
Table S7: ClinVar annotation categories for Unreported variants, by gene. Counts are combined across all populations.
Gene	Frameshift	Inframe	Missense	Splice Site	Start Lost	Stop Gained	Total
ATM	109	27	719	29	1	32	917
BARD1	39	7	222	6	0	13	287
BRCA1	26	11	472	4	4	10	527
BRCA2	62	37	830	10	0	15	954
CHEK2	26	4	149	11	4	10	204
PALB2	28	12	317	5	3	5	370
RAD51C	20	3	153	6	0	8	190
RAD51D	28	3	172	9	0	7	219
TP53	12	5	105	5	1	8	136
Total	350	109	3139	85	13	108	3804
Percentage	0.092	0.029	0.825	0.022	0.003	0.003

### Sheet: S8
Table S8: P-values and Odds Ratios for (A) fraction of population private frameshift, stop gained, splice site and inframe deletion variants from
GnomAD v4 found in ClinVar labelled as Pathogenic and (B) listed as Unreported in ClinVar.
Fisher’s Exact Tests compared proportions of each category of variant in each indicated population against the same proportions in NFE.
Table A
Fisher's Exact Test
Pathogenicity					Unreported
	AFR	AMR	EAS	SAS		AFR	AMR	EAS	SAS
ATM	0.8939	0.8778	0.8778	0.8939	ATM	0.3041	0.7007	0.2249	0.001453
BARD1	0.8024	1	0.6	1	BARD1	0.5865	1	0.2152	0.06081
BRCA1	1	1	1	1	BRCA1	0.7756	0.2232	0.5519	0.5171
BRCA2	0.8069	0.8811	1	0.7529	BRCA2	0.5604	0.06347	0.2048	0.00692
CHEK2	1	1	1	1	CHEK2	0.4847	1	0.4415	0.02144
PALB2	1	1	1	0.8405	PALB2	1	1	0.5055	0.294
RAD51C	1	0.633	1	0.7544	RAD51C	0.2088	0.2429	0.2088	0.2751
RAD51D	1	1	1	1	RAD51D	0.354	0.3578	0.2022	0.2022
TP53	1	1	1	1	TP53	1	1	0.3436	0.01284
All	0.8427	1	1	1	All	0.1072	0.01754	0.1602	3.044e-05
Table B
Odds Ratio
Pathogenicity					Unreported
	AFR	AMR	EAS	SAS		AFR	AMR	EAS	SAS
ATM	0.94162	0.937572	0.937572	0.941624	ATM	0.66897	0.827549	0.552098	2.3353
BARD1	1.19811	1.3295	1.32992	0.889922	BARD1	0.702192	0.7024	1.9139	3.68825
BRCA1	1.0107	0.968696	1.03989	1.01329	BRCA1	0.730514	0	1.46936	1.28952
BRCA2	0.919419	1.07628	0.968314	1.08479	BRCA2	0.740945	0.178115	1.68317	2.09685
CHEK2	1	1.02839	0.900618	0.933715	CHEK2	1.61794	0.698398	0.307	3.21764
PALB2	1.0492	1.04193	1.01048	0.909863	PALB2	0.780039	0.844645	1.49568	1.79293
RAD51C	1.05511	0.445345	1.05511	1.05511	RAD51C	0.21695	0	0.216957	0.359612
RAD51D	0.817721	0.978617	0.871652	0.817721	RAD51D	0.50473	0.254743	2.6317	0.379982
TP53	0	1.29665	1.29665	0	TP53	Inf	1.06069	4.10559	Inf
All	0.965646	1.0014	0.99196	1.00415	All	0.730679	0.538494	1.29483	1.77786

### Sheet: S9
Table S9: Details of the 12 population private GnomAD v4 variants reported in FLOSSIES but not in ClinVar.
Gene	dbNSFP	Population	ClinVar Clinical Significance	Ensemble VEP annotation
ATM	11 108196253 A C	AFR	Unreported	missense_variant
ATM	11 108196790 - C	AFR	Unreported	frameshift_variant
BRCA1	17 41215357 A C	AFR	Unreported	missense_variant
BRCA1	17 41215358 G C	AFR	Unreported	missense_variant
PALB2	16 23646862 A T	AFR	Unreported	missense_variant
PALB2	16 23649435 C A	AFR	Unreported	missense_variant
ATM	11 108141803 T G	NFE	Unreported	missense_variant
ATM	11 108202259 T C	NFE	Unreported	missense_variant
RAD51D	17 33430502 G A	NFE	Unreported	missense_variant
RAD51D	17 33443920 A T	NFE	Unreported	missense_variant
PALB2	16 23637632 G C	EAS	Unreported	missense_variant
BRCA2	13 32906808 T C	SAS	Unreported	missense_variant
TP53	17 7579868 A C	SAS	Unreported	missense_variant

### Sheet: S10
Table S10: dbNSFP rankscores used to assess functional impact of Unreported missense variants
BayesDel_addAF
BayesDel_noAF
bStatistic_converted
ClinPred
DANN
Eigen-raw_coding
Eigen-PC-raw_coding
FATHMM_converted
fathmm-MKL_coding
GenoCanyon
GERP++_RS
MetaLR
MetaRNN
MetaSVM
MutationTaster_converted
phastCons100way_vertebrate
phastCons17way_primate
phyloP100way_vertebrate
phyloP17way_converted
PROVEAN_converted
REVEL_converted
SIFT_converted
SIFT4g_converted
VEST4
